# A one-step deep learning framework for psoriasis area and severity prediction trained on interventional clinical trial images

**DOI:** 10.1101/2023.03.23.23287628

**Authors:** Yunzhao Xing, Sheng Zhong, Samuel L. Aronson, Francisco M. Rausa, Dan E. Webster, Michelle H. Crouthamel, Li Wang

## Abstract

Image-based machine learning holds great promise for facilitating clinical care, however the datasets often used for model training differ from the interventional clinical trial-based findings frequently used to inform treatment guidelines. Here, we draw on longitudinal imaging of psoriasis patients undergoing treatment in the Ultima 2 clinical trial (NCT02684357), including 2,700 body images with psoriasis area severity index (PASI) annotations by uniformly trained dermatologists. An image-processing workflow integrating clinical photos of multiple body regions into one model pipeline was developed, which we refer to as the ‘One-Step PASI’ framework due to its simultaneous body detection, lesion detection, and lesion severity classification. Group-stratified cross-validation was performed with 145 deep convolutional neural network models combined in an ensemble learning architecture. The highest-performing model demonstrated a mean absolute error of 3.3, Lin’s concordance correlation coefficient of 0.86, and Pearson correlation coefficient of 0.90 across a wide range of PASI scores comprising disease classifications of clear skin, mild, and moderate-to-severe disease. Within-person, time-series analysis of model performance demonstrated that PASI predictions closely tracked the trajectory of physician scores from severe to clear skin without systematically over or underestimating PASI scores or percent changes from baseline. This study demonstrates the potential of image processing and deep learning to translate otherwise inaccessible clinical trial data into accurate, extensible machine learning models to assess therapeutic efficacy.
