## Supplemental Table S1 for "A one-step deep learning framework for psoriasis area and severity prediction trained on interventional clinical trial images"

### Sheet: Supplemental Table S1
model	CCC	PCC	MSE	MAE	Reference
alexnet	0.69	0.86	44.22	5.04	(21) Krizhevsky et al. 2014 (22) Krizhevsky et al. 2017
vgg11	0.74	0.85	40.3	4.49	(25) Simonyan et al. 2014
vgg13	0.68	0.87	45.59	4.77	(25) Simonyan et al. 2015
vgg16	0.67	0.84	46.38	5.13	(25) Simonyan et al. 2016
vgg19	0.68	0.85	45.51	4.44	(25) Simonyan et al. 2017
vgg11_bn	0.81	0.87	31.48	3.79	(25) Simonyan et al. 2018
vgg13_bn	0.79	0.85	35.31	4.07	(25) Simonyan et al. 2019
vgg16_bn	0.81	0.88	32.65	3.96	(25) Simonyan et al. 2020
vgg19_bn	0.83	0.87	30.61	3.68	(25) Simonyan et al. 2021
Resnet18	0.8	0.83	34.28	3.94	(13) He et al. 2016
Resnet34	0.83	0.9	27.19	3.34	(13) He et al. 2016
Resnet50	0.79	0.86	34.65	3.92	(13) He et al. 2016
Resnet101	0.83	0.87	28.82	3.64	(13) He et al. 2016
Resnet152	0.82	0.88	28.5	3.54	(13) He et al. 2016
Resnext50_32x4d	0.81	0.88	30.27	3.71	(28) Xie et al. 2017
wide_resnet50_2	0.78	0.89	34.25	4.05	(29) Zagoruyko et al. 2016
wide_resnet101_2	0.8	0.88	32.7	4.12	(29) Zagoruyko et al. 2016
squeezenet1_0	0.4	0.8	88.39	6.44	(20) Iandola et al. 2016
squeezenet1_1	0.74	0.86	38.01	4.58	(20) Iandola et al. 2016
densenet121	0.84	0.89	27.47	3.51	(19) Huang et al. 2017
densenet169	0.8	0.85	34.13	3.86	(19) Huang et al. 2017
googlenet	0.81	0.86	31.5	3.92	(26) Szegedy et al. 2015
shufflenet_v2_x0_5	0.86	0.9	23.62	3.48	(23) Ma et al. 2016
shufflenet_v2_x1_0	0.78	0.87	34.58	4.38	(23) Ma et al. 2016
mobilenet_v2	0.82	0.89	29.03	3.79	(24) Sandler et al. 2018
mobilenet_v3_large	0.76	0.86	36.88	4.15	(18) Howard et al. 2019
mobilenet_v3_small	0.73	0.85	40.04	4.49	(18) Howard et al. 2019
mnasnet0_5	0.61	0.79	52.46	5.52	(27) Tan et al. 2019
mnasnet1_0	0.22	0.83	98.28	7.24	(27) Tan et al. 2019
meta_learner	0.82	0.88	30.19	3.79
meta_learner_w_intercept	0.82	0.88	30.42	3.8
meta_learner_ridge	0.81	0.88	30.58	3.78
meta_learner_ridge_w_intercept	0.81	0.88	30.87	3.8
